# Harnessing Transcriptomic Signals for Amyotrophic Lateral Sclerosis to Identify Novel Drugs and Enhance Risk Prediction

**DOI:** 10.1101/2023.01.18.23284589

**Authors:** Oliver Pain, Ashley Jones, Ahmad Al Khleifat, Devika Agarwal, Dzmitry Hramyka, Hajer Karoui, Jędrzej Kubica, David J. Llewellyn, Janice M. Ranson, Zhi Yao, Alfredo Iacoangeli, Ammar Al-Chalabi

## Abstract

**Introduction:** Amyotrophic lateral sclerosis (ALS) is a fatal neurodegenerative disease. This study integrates the latest ALS genome-wide association study (GWAS) summary statistics with functional genomic annotations with the aim of providing mechanistic insights into ALS risk loci, inferring drug repurposing opportunities, and enhancing prediction of ALS risk and clinical characteristics.

**Methods:** Genes associated with ALS were identified using GWAS summary statistic methodology including SuSiE SNP-based fine-mapping, and transcriptome- and proteome-wide association study (TWAS/PWAS) analyses. Using several approaches, gene associations were integrated with the DrugTargetor drug-gene interaction database to identify drugs that could be repurposed for the treatment of ALS. Furthermore, ALS gene associations from TWAS were combined with observed blood expression in two external ALS case-control datasets to calculate polytranscriptomic scores and evaluate their utility for prediction of ALS risk and clinical characteristics, including site of onset, age at onset, and survival.

**Results:** SNP-based fine-mapping, TWAS and PWAS identified 117 genes associated with ALS, with TWAS and PWAS providing novel mechanistic insights. Drug repurposing analyses identified five drugs significantly enriched for interactions with ALS associated genes, with directional analyses highlighting α-glucosidase inhibitors may exacerbate ALS pathology. Additionally, drug class enrichment analysis showed calcium channel blockers may reduce ALS risk. Across the two observed expression target samples, ALS polytranscriptomic scores significantly predicted ALS risk (*R*^2^ = 4%; *p*-value = 2.1×10^−21^).

**Conclusions:** Functionally-informed analyses of ALS GWAS summary statistics identified novel mechanistic insights into ALS aetiology, highlighted several therapeutic research avenues, and enabled statistically significant prediction of ALS risk.
