## Supplementary material for "Harnessing Transcriptomic Signals for Amyotrophic Lateral Sclerosis to Identify Novel Drugs and Enhance Risk Prediction": Table S

### Sheet: ST1
Table S1. SNP finemapping assuming 1 causal signal (L = 1). CHR = chromosome number; BP = Basepair position; SNP = variant ID; cs = credible set number; NSNP = Number of variants in 95% credible set; TopPIP = Highes posterior inclusion probability within 95% credible set; Gene = genes with boundaries containing the entire 95% credible set.
CHR	BP	SNP	cs	NSNP	TopPIP	Gene
3	39508968	rs631312	1	11	0.46	None
5	150410835	rs10463311	1	7	0.6	None
5	172354731	rs517339	1	15	0.13	ERGIC1
6	32672641	rs9275477	1	32	0.48	None
9	27466684	rs10121017	1	9	0.25	None
9	27563868	rs2453555	1	9	0.25	None
9	27585697	rs36062268	1	9	0.25	None
9	27675210	rs11789832	1	9	0.25	None
12	57975700	rs113247976	1	1	1	KIF5A
12	58656105	rs116900480	1	1	0.97	None
12	64749141	rs61931525	1	36	0.08	None
14	31083748	rs229243	1	53	0.05	None
19	17752689	rs12608932	1	2	0.91	UNC13A
20	48458884	rs11699561	1	21	0.11	None
20	48622359	rs117432102	1	21	0.11	None
21	45753117	rs75087725	1	1	1	AP001062.7, C21orf2

### Sheet: ST2
Table S2. SNP finemapping allowing for upto 10 causal signals (L = 10). CHR = chromosome number; BP = Basepair position; SNP = variant ID; cs = credible set number; NSNP = Number of variants in 95% credible set; TopPIP = Highes posterior inclusion probability within 95% credible set; Gene = genes with boundaries containing the entire 95% credible set.
CHR	BP	SNP	cs	NSNP	TopPIP	Gene
3	39508968	rs631312	1	11	0.46	None
5	150410835	rs10463311	1	7	0.59	None
5	172354731	rs517339	1	11	0.14	ERGIC1
6	32672641	rs9275477	1	31	0.5	None
9	27466684	rs10121017	2	2	0.58	MOB3B
9	27466684	rs10121017	1	7	0.27	None
9	27563868	rs2453555	2	2	0.58	MOB3B
9	27563868	rs2453555	1	7	0.27	None
9	27585697	rs36062268	2	2	0.58	MOB3B
9	27585697	rs36062268	1	7	0.27	None
9	27675210	rs11789832	2	2	0.58	MOB3B
9	27675210	rs11789832	1	6	0.28	C9orf72
12	57975700	rs113247976	1	1	1	KIF5A
12	58656105	rs116900480	1	1	0.97	None
12	64749141	rs61931525	1	36	0.05	None
14	31083748	rs229243	1	53	0.04	None
19	17752689	rs12608932	1	2	0.9	UNC13A
20	48458884	rs11699561	1	22	0.09	None
20	48622359	rs117432102	1	22	0.09	None
21	45753117	rs75087725	1	1	1	AP001062.7, C21orf2

### Sheet: ST3
Table S3. Significant and colocalised TWAS results using FUSION. CHR = Chromosome number; P0 = Gene start basepair position; P1 = Gene end basepair position; PANEL = TWAS expression panel; TWAS. Z = TWAS Z-score; TWAS.P = TWAS p-value; TWAS.P.FDR = FDR corrected TWAS p-value; COLOC.PP3 = coloc posterior probability of hypothesis 3 (linkage); COLOC.PP4 = coloc posterior probability of hypothesis 4…
CHR	P0	P1	Ensembl ID	Gene Symbol	PANEL	TWAS.Z	TWAS.P	TWAS.P.FDR	COLOC.PP3	COLOC.PP4
1	2357419	2436969	ENSG00000149527	PLCH2	Brain - Cerebellum (GTEx)	-4.263	2.02e-05	0.0116	0.002	0.033
1	17300997	17307330	ENSG00000117122	MFAP2	Brain - Hippocampus (GTEx)	-4.293	1.76e-05	0.0114	0.001	0.665
1	17345217	17380665	ENSG00000117118	SDHB	Brain - Cortex (GTEx)	-3.909	9.25e-05	0.0339	0.004	0.784
1	120161999	120190390	ENSG00000143067	ZNF697	Brain - DLPFC (CMC)	3.771	0.000163	0.0492	0.008	0.354
1	151043054	151098018	ENSG00000143458	GABPB2	Blood (GTEx)	3.915	9.03e-05	0.0335	0.001	0.81
1	151043054	151098018	ENSG00000143458	GABPB2	Brain - DLPFC (PsychENCODE)	3.94	8.1e-05	0.0305	0.004	0.737
1	167399877	167487847	ENSG00000198821	CD247	Blood (YFS)	-4.661	3.15e-06	0.0031	0.003	0.989
1	224396449	224400981	ENSG00000232628	RP11-365O16.3	Brain - Spinal cord vervical c-1 (GTEx)	-4.104	4.05e-05	0.019	0.064	0.334
2	201754050	201768655	ENSG00000196290	NIF3L1	Brain - Nucleus accumbens basal ganglia (GTEx)	-3.798	0.000146	0.0459	0.002	0.036
2	219502639	219524378	ENSG00000115568	ZNF142	Brain - Cortex (GTEx)	4.3	1.71e-05	0.0112	0.024	0.173
2	219502639	219524378	ENSG00000115568	ZNF142	Brain - Nucleus accumbens basal ganglia (GTEx)	4.49	7.12e-06	0.00572	0.03	0.239
2	219502639	219524378	ENSG00000115568	ZNF142	Blood (YFS)	4.299	1.72e-05	0.0112	0.057	0.446
2	219646472	219680016	ENSG00000135929	CYP27A1	Blood (GTEx)	3.778	0.000158	0.0481	0.046	0.561
2	220154345	220174370	ENSG00000054356	PTPRN	Brain - Nucleus accumbens basal ganglia (GTEx)	-4.472	7.75e-06	0.00604	0.019	0.973
2	220192131	220197899	ENSG00000182698	RESP18	Brain - Amygdala (GTEx)	4.923	8.53e-07	0.00119	0.005	0.992
2	220192131	220197899	ENSG00000182698	RESP18	Brain - Anterior cingulate cortex BA24 (GTEx)	4.948	7.49e-07	0.00111	0.005	0.992
2	220192131	220197899	ENSG00000182698	RESP18	Brain - Caudate basal ganglia (GTEx)	4.923	8.53e-07	0.00119	0.005	0.992
2	220192131	220197899	ENSG00000182698	RESP18	Brain - Cerebellar hemisphere (GTEx)	4.978	6.42e-07	0.000971	0.004	0.962
2	220192131	220197899	ENSG00000182698	RESP18	Brain - Cortex (GTEx)	4.978	6.42e-07	0.000971	0.004	0.994
2	220192131	220197899	ENSG00000182698	RESP18	Brain - Frontal cortex BA9 (GTEx)	4.33	1.49e-05	0.00991	0.005	0.992
2	220192131	220197899	ENSG00000182698	RESP18	Brain - Hippocampus (GTEx)	4.833	1.34e-06	0.00171	0.005	0.992
2	220192131	220197899	ENSG00000182698	RESP18	Brain - Hypothalamus (GTEx)	4.923	8.53e-07	0.00119	0.005	0.992
2	220192131	220197899	ENSG00000182698	RESP18	Brain - Nucleus accumbens basal ganglia (GTEx)	4.89	1.01e-06	0.00138	0.005	0.992
2	220192131	220197899	ENSG00000182698	RESP18	Brain - Putamen basal ganglia (GTEx)	4.849	1.24e-06	0.00162	0.006	0.992
2	220192131	220197899	ENSG00000182698	RESP18	Brain - Substantia nigra (GTEx)	4.978	6.42e-07	0.000971	0.004	0.988
2	220192131	220197899	ENSG00000182698	RESP18	Brain - DLPFC (PsychENCODE)	4.437	9.13e-06	0.00678	0	0.997
3	93698982	93774522	ENSG00000169379	ARL13B	Brain - DLPFC (CMC)	-4.702	2.58e-06	0.00281	0.018	0.973
3	93776765	93782067	ENSG00000178700	DHFRL1	Brain - DLPFC (CMC)	3.819	0.000134	0.0433	0.017	0.91
4	980784	998317	ENSG00000127415	IDUA	Brain - DLPFC (CMC)	-4.218	2.46e-05	0.0132	0.064	0.403
4	1205236	1243741	ENSG00000159692	CTBP1	Brain - Anterior cingulate cortex BA24 (GTEx)	4.827	1.39e-06	0.00175	0.01	0.135
4	170015407	170192256	ENSG00000154447	SH3RF1	Brain - Spinal cord vervical c-1 (GTEx)	-4.225	2.39e-05	0.013	0.015	0.981
4	170314420	170533778	ENSG00000137601	NEK1	Brain - DLPFC (CMC)	4.424	9.7e-06	0.00697	0.012	0.986
5	218356	256815	ENSG00000073578	SDHA	Blood (GTEx)	3.764	0.000167	0.0499	0.006	0.261
5	87988462	87989789	ENSG00000250377	CTC-467M3.3	Brain - Cerebellar hemisphere (GTEx)	3.812	0.000138	0.0435	0.111	0.713
5	87988462	87989789	ENSG00000250377	CTC-467M3.3	Brain - Cerebellum (GTEx)	4.388	1.15e-05	0.00794	0.047	0.768
5	87988462	87989789	ENSG00000250377	CTC-467M3.3	Brain - Frontal cortex BA9 (GTEx)	3.829	0.000129	0.0424	0.143	0.725
5	88013975	88199922	ENSG00000081189	MEF2C	Brain - Cerebellar hemisphere (GTEx)	4.639	3.5e-06	0.00332	0.026	0.903
5	88013975	88199922	ENSG00000081189	MEF2C	Brain - Cerebellum (GTEx)	4.78	1.76e-06	0.00215	0.023	0.933
5	88013975	88199922	ENSG00000081189	MEF2C	Brain - DLPFC (PsychENCODE)	-4.185	2.85e-05	0.0147	0.042	0.26
5	133936834	133984961	ENSG00000152700	SAR1B	Blood (GTEx)	-4.427	9.56e-06	0.00696	0.003	0.973
5	133936838	133968533	ENSG00000152700	SAR1B	Brain - DLPFC (CMC)	-3.867	0.00011	0.0377	0.004	0.971
5	134074169	134087850	ENSG00000164615	CAMLG	Brain - DLPFC (CMC)	-3.779	0.000157	0.0481	0.044	0.714
5	134074169	134087850	ENSG00000164615	CAMLG	Brain - DLPFC (CMC)	4.007	6.16e-05	0.0249	0.022	0.856
5	134074191	134087847	ENSG00000164615	CAMLG	Brain - Amygdala (GTEx)	-4.271	1.95e-05	0.0115	0.007	0.948
5	134074191	134087847	ENSG00000164615	CAMLG	Brain - Caudate basal ganglia (GTEx)	-4.133	3.59e-05	0.0175	0.015	0.897
5	134074191	134087847	ENSG00000164615	CAMLG	Brain - Cerebellar hemisphere (GTEx)	-3.828	0.000129	0.0424	0.016	0.889
5	134074191	134087847	ENSG00000164615	CAMLG	Brain - Cerebellum (GTEx)	-4.271	1.95e-05	0.0115	0.007	0.948
5	134074191	134087847	ENSG00000164615	CAMLG	Brain - Cortex (GTEx)	-4.271	1.95e-05	0.0115	0.007	0.948
5	134074191	134087847	ENSG00000164615	CAMLG	Brain - Frontal cortex BA9 (GTEx)	-4.125	3.7e-05	0.0179	0.008	0.941
5	134074191	134087847	ENSG00000164615	CAMLG	Brain - Hippocampus (GTEx)	-4.271	1.95e-05	0.0115	0.007	0.948
5	134074191	134087847	ENSG00000164615	CAMLG	Brain - Hypothalamus (GTEx)	-4.223	2.42e-05	0.0131	0.009	0.935
5	134074191	134087847	ENSG00000164615	CAMLG	Brain - Nucleus accumbens basal ganglia (GTEx)	-4.26	2e-05	0.0116	0.008	0.943
5	134074191	134087847	ENSG00000164615	CAMLG	Brain - Putamen basal ganglia (GTEx)	-4.205	2.61e-05	0.0139	0.012	0.916
5	134074191	134087847	ENSG00000164615	CAMLG	Brain - Substantia nigra (GTEx)	-4.271	1.95e-05	0.0115	0.007	0.85
5	134074191	134087847	ENSG00000164615	CAMLG	Brain - Spinal cord vervical c-1 (GTEx)	-4.282	1.85e-05	0.0115	0.007	0.946
5	134074191	134087847	ENSG00000164615	CAMLG	Blood (GTEx)	-4.271	1.95e-05	0.0115	0.007	0.948
5	134074191	134087847	ENSG00000164615	CAMLG	Blood (YFS)	-3.78	0.000157	0.0481	0.041	0.731
5	134074191	134087847	ENSG00000164615	CAMLG	Brain - DLPFC (PsychENCODE)	-4.039	5.38e-05	0.0225	0.031	0.909
5	150399998	150408554	ENSG00000211445	GPX3	Brain - DLPFC (CMC)	-5.994	2.05e-09	5.98e-06	0.002	0.998
5	150400124	150408554	ENSG00000211445	GPX3	Brain - Frontal cortex BA9 (GTEx)	-5.15	2.6e-07	0.000547	0.026	0.861
6	13621730	13711796	ENSG00000010017	RANBP9	Brain - DLPFC (PsychENCODE)	-4.249	2.14e-05	0.012	0.002	0.871
6	28129559	28137372	ENSG00000226314	ZNF192P1	Brain - DLPFC (PsychENCODE)	4.076	4.59e-05	0.0203	0.014	0.464
6	30695486	30710510	ENSG00000137312	FLOT1	Brain - Spinal cord vervical c-1 (GTEx)	3.922	8.79e-05	0.0329	0.001	0.013
6	30876019	30894236	ENSG00000137411	VARS2	Brain - Spinal cord vervical c-1 (GTEx)	4.084	4.43e-05	0.0199	0.001	0.015
6	31132119	31148508	ENSG00000204531	POU5F1	Brain - Frontal cortex BA9 (GTEx)	-4.08	4.5e-05	0.0201	0.003	0.847
6	31334129	31334675	ENSG00000228432	DHFRP2	Brain - Cerebellar hemisphere (GTEx)	3.888	0.000101	0.0356	0.003	0.332
6	31556672	31560762	ENSG00000236315	NCR3	Blood (YFS)	3.84	0.000121	0.0405	0.073	0.646
6	31606805	31620482	ENSG00000204463	BAG6	Brain - Cerebellum (GTEx)	3.793	0.000149	0.0463	0.056	0.704
6	31644461	31651817	ENSG00000204428	LY6G5C	Brain - Anterior cingulate cortex BA24 (GTEx)	3.761	0.000169	0.05	0.013	0.141
6	31644461	31651817	ENSG00000204428	LY6G5C	Brain - Caudate basal ganglia (GTEx)	4.201	2.66e-05	0.0141	0.059	0.689
6	31644461	31651817	ENSG00000204428	LY6G5C	Brain - Cerebellum (GTEx)	4.103	4.07e-05	0.019	0.058	0.691
6	31644461	31651817	ENSG00000204428	LY6G5C	Brain - Cortex (GTEx)	4.018	5.88e-05	0.0241	0.058	0.675
6	31644461	31651817	ENSG00000204428	LY6G5C	Brain - Frontal cortex BA9 (GTEx)	3.761	0.000169	0.05	0.021	0.236
6	31644461	31651817	ENSG00000204428	LY6G5C	Brain - Hippocampus (GTEx)	3.761	0.000169	0.05	0.054	0.644
6	31644461	31651817	ENSG00000204428	LY6G5C	Brain - Hypothalamus (GTEx)	4.538	5.68e-06	0.00485	0.026	0.197
6	31644461	31651817	ENSG00000204428	LY6G5C	Brain - Nucleus accumbens basal ganglia (GTEx)	4.244	2.19e-05	0.0122	0.058	0.69
6	31644461	31651817	ENSG00000204428	LY6G5C	Brain - Spinal cord vervical c-1 (GTEx)	3.966	7.29e-05	0.0283	0.016	0.127
6	31644461	31651817	ENSG00000204428	LY6G5C	Blood (GTEx)	5.14	2.75e-07	0.000553	0.058	0.691
6	32065953	32096030	ENSG00000213676	ATF6B	Brain - Anterior cingulate cortex BA24 (GTEx)	4.125	3.71e-05	0.0179	0.002	0.953
6	32065953	32096030	ENSG00000213676	ATF6B	Brain - Hippocampus (GTEx)	3.965	7.35e-05	0.0284	0.009	0.943
6	32065953	32096030	ENSG00000213676	ATF6B	Brain - Nucleus accumbens basal ganglia (GTEx)	4.774	1.81e-06	0.00215	0	0.987
6	32065953	32096030	ENSG00000213676	ATF6B	Brain - Putamen basal ganglia (GTEx)	4.774	1.81e-06	0.00215	0	0.99
6	32065953	32096030	ENSG00000213676	ATF6B	Brain - Substantia nigra (GTEx)	3.765	0.000167	0.0499	0.005	0.769
6	34845555	34855866	ENSG00000064995	TAF11	Brain - Cerebellum (GTEx)	-4.145	3.4e-05	0.017	0.008	0.302
7	140705854	140715028	ENSG00000090263	MRPS33	Brain - Frontal cortex BA9 (GTEx)	-3.817	0.000135	0.0433	0.014	0.164
9	21802542	21931646	ENSG00000099810	MTAP	Blood (YFS)	3.973	7.1e-05	0.0277	0.004	0.59
9	27546542	27573864	ENSG00000147894	C9orf72	Brain - DLPFC (CMC)	-11.873	1.64e-32	1.48e-27	0.004	0.996
9	27546544	27573864	ENSG00000147894	C9orf72	Brain - Anterior cingulate cortex BA24 (GTEx)	9.433	3.97e-21	1.2e-16	0.03	0.952
9	27546544	27573864	ENSG00000147894	C9orf72	Brain - Nucleus accumbens basal ganglia (GTEx)	10.92	9.24e-28	4.18e-23	0.162	0.838
9	27546544	27573864	ENSG00000147894	C9orf72	Brain - Spinal cord vervical c-1 (GTEx)	7.215	5.38e-13	2.32e-09	0.036	0.893
9	108282409	108288640	ENSG00000229419	RALGAPA1P	Brain - Putamen basal ganglia (GTEx)	-4	6.32e-05	0.0254	0.013	0.5
9	132649466	132805473	ENSG00000187239	FNBP1	Blood (GTEx)	4.227	2.36e-05	0.0129	0.02	0.951
10	67672276	69455927	ENSG00000183230	CTNNA3	Brain - Putamen basal ganglia (GTEx)	-3.818	0.000135	0.0433	0.001	0.092
10	75556272	75571589	ENSG00000166507	NDST2	Blood (YFS)	3.888	0.000101	0.0356	0.008	0.851
10	102767440	102790890	ENSG00000186862	PDZD7	Brain - Cerebellum (GTEx)	4.461	8.18e-06	0.00627	0.002	0.047
10	114190058	114206672	ENSG00000023041	ZDHHC6	Brain - Cerebellum (GTEx)	-4.063	4.84e-05	0.0213	0.004	0.787
10	114190058	114206672	ENSG00000023041	ZDHHC6	Brain - Putamen basal ganglia (GTEx)	-3.981	6.86e-05	0.027	0.004	0.093
11	6634000	6640692	ENSG00000166340	TPP1	Brain - DLPFC (PsychENCODE)	-4.647	3.36e-06	0.00327	0.004	0.983
11	45376922	45387672	ENSG00000254427	RP11-430H10.1	Brain - Cerebellum (GTEx)	-3.905	9.43e-05	0.0344	0.004	0.18
11	58390146	58393198	ENSG00000242689	CNTF	Brain - Hippocampus (GTEx)	-4.719	2.37e-06	0.00275	0.004	0.039
11	77899857	77925757	ENSG00000118369	USP35	Brain - DLPFC (CMC)	4.666	3.07e-06	0.00305	0.005	0.97
11	77899858	77925757	ENSG00000118369	USP35	Brain - Cerebellar hemisphere (GTEx)	4.771	1.84e-06	0.00216	0.076	0.818
11	77899858	77925757	ENSG00000118369	USP35	Brain - Cerebellum (GTEx)	4.614	3.95e-06	0.00361	0.069	0.836
11	77899858	77925757	ENSG00000118369	USP35	Brain - Hypothalamus (GTEx)	4.547	5.44e-06	0.00471	0.067	0.502
11	77899858	77925757	ENSG00000118369	USP35	Brain - Nucleus accumbens basal ganglia (GTEx)	3.879	0.000105	0.0367	0.104	0.625
11	77926343	78129394	ENSG00000033327	GAB2	Brain - Substantia nigra (GTEx)	-4.291	1.78e-05	0.0114	0.029	0.175
11	77926343	78129394	ENSG00000033327	GAB2	Blood (GTEx)	4.051	5.1e-05	0.022	0.079	0.554
11	78135028	78140882	ENSG00000251323	RP11-452H21.4	Brain - Cerebellar hemisphere (GTEx)	4.258	2.06e-05	0.0118	0.06	0.554
11	78135028	78140882	ENSG00000251323	RP11-452H21.4	Blood (GTEx)	3.816	0.000136	0.0435	0.064	0.672
11	107461816	107537505	ENSG00000110675	ELMOD1	Brain - DLPFC (CMC)	3.898	9.68e-05	0.035	0.001	0.627
12	6857170	6876641	ENSG00000089693	MLF2	Brain - DLPFC (PsychENCODE)	3.918	8.93e-05	0.0332	0.045	0.817
12	64845660	64895888	ENSG00000183735	TBK1	Blood (YFS)	4.996	5.86e-07	0.000964	0.001	0.999
12	70760056	70828072	ENSG00000135643	KCNMB4	Brain - Caudate basal ganglia (GTEx)	-4.17	3.04e-05	0.0156	0.002	0.058
13	46039060	46110765	ENSG00000136152	COG3	Brain - Cerebellar hemisphere (GTEx)	-4.694	2.68e-06	0.00281	0.018	0.971
14	31028328	31089046	ENSG00000092140	G2E3	Brain - DLPFC (CMC)	-6.067	1.3e-09	3.92e-06	0.028	0.972
14	31028328	31089046	ENSG00000092140	G2E3	Brain - DLPFC (CMC)	-7.692	1.45e-14	9.37e-11	0.011	0.989
14	31028329	31089269	ENSG00000092140	G2E3	Brain - DLPFC (PsychENCODE)	-7.535	4.87e-14	2.59e-10	0.002	0.998
14	31091317	31205005	ENSG00000092108	SCFD1	Blood (NTR)	-7.728	1.09e-14	8.98e-11	0.008	0.988
14	31091318	31205018	ENSG00000092108	SCFD1	Brain - Anterior cingulate cortex BA24 (GTEx)	7.707	1.29e-14	8.98e-11	0.022	0.951
14	31091318	31205018	ENSG00000092108	SCFD1	Brain - Cerebellar hemisphere (GTEx)	7.784	7.04e-15	8.98e-11	0.014	0.986
14	31091318	31205018	ENSG00000092108	SCFD1	Brain - Cerebellum (GTEx)	7.578	3.5e-14	1.98e-10	0.015	0.985
14	31091318	31205018	ENSG00000092108	SCFD1	Brain - Cortex (GTEx)	7.659	1.88e-14	1.13e-10	0.017	0.936
14	31091318	31205018	ENSG00000092108	SCFD1	Brain - Frontal cortex BA9 (GTEx)	7.716	1.2e-14	8.98e-11	0.015	0.985
14	31091318	31205018	ENSG00000092108	SCFD1	Brain - Nucleus accumbens basal ganglia (GTEx)	7.466	8.28e-14	3.94e-10	0.029	0.829
14	31091318	31205018	ENSG00000092108	SCFD1	Blood (GTEx)	-7.739	1e-14	8.98e-11	0.008	0.992
14	31091318	31205018	ENSG00000092108	SCFD1	Blood (YFS)	-7.141	9.25e-13	3.64e-09	0.074	0.926
14	31091318	31205018	ENSG00000092108	SCFD1	Brain - DLPFC (PsychENCODE)	7.44	1.01e-13	4.57e-10	0.007	0.993
14	31091459	31205033	ENSG00000092108	SCFD1	Brain - DLPFC (CMC)	7.722	1.15e-14	8.98e-11	0.009	0.991
14	75370657	75390099	ENSG00000198208	RPS6KL1	Brain - Cerebellar hemisphere (GTEx)	-4.481	7.41e-06	0.00588	0.012	0.961
14	75530873	75545126	ENSG00000119703	ZC2HC1C	Brain - Anterior cingulate cortex BA24 (GTEx)	4.188	2.81e-05	0.0147	0.026	0.732
14	75598173	75643334	ENSG00000170348	TMED10	Brain - Hippocampus (GTEx)	-4.05	5.13e-05	0.022	0.021	0.77
14	75745477	75748933	ENSG00000170345	FOS	Brain - Motor cortex (KCL Brainbank)	4.056	5e-05	0.0217	0.02	0.373
14	92524896	92572965	ENSG00000066427	ATXN3	Blood (YFS)	4.274	1.92e-05	0.0115	0.022	0.804
15	82722223	82731338	ENSG00000197978	GOLGA6L9	Blood (GTEx)	4.703	2.56e-06	0.00281	0.092	0.868
15	82751614	82769399	ENSG00000188384	CSPG4P8	Brain - DLPFC (PsychENCODE)	4.931	8.2e-07	0.00119	0.027	0.972
15	82765134	82798350	ENSG00000255769	RP11-152F13.3	Brain - Motor cortex (KCL Brainbank)	5.467	4.58e-08	0.000122	0.01	0.761
15	82888224	82924290	ENSG00000259387	ADAMTS7P2	Brain - DLPFC (PsychENCODE)	3.874	0.000107	0.037	0.02	0.979
15	83023847	83088805	ENSG00000259429	UBE2Q2P3	Brain - Cerebellar hemisphere (GTEx)	5.005	5.59e-07	0.000938	0.021	0.953
15	83023847	83088805	ENSG00000259429	UBE2Q2P3	Brain - Cortex (GTEx)	4.698	2.63e-06	0.00281	0.097	0.891
15	83023847	83088805	ENSG00000259429	UBE2Q2P3	Brain - Frontal cortex BA9 (GTEx)	4.474	7.68e-06	0.00604	0.084	0.896
15	83023847	83088805	ENSG00000259429	UBE2Q2P3	Brain - Nucleus accumbens basal ganglia (GTEx)	5.036	4.75e-07	0.00086	0.041	0.861
15	83023847	83088805	ENSG00000259429	UBE2Q2P3	Brain - Spinal cord vervical c-1 (GTEx)	4.263	2.01e-05	0.0116	0.045	0.754
15	83328033	83378666	ENSG00000103723	AP3B2	Brain - Caudate basal ganglia (GTEx)	-5.133	2.86e-07	0.000563	0.053	0.385
15	83328033	83378666	ENSG00000103723	AP3B2	Brain - Spinal cord vervical c-1 (GTEx)	-5.017	5.25e-07	0.000913	0.083	0.705
15	83685174	83736106	ENSG00000064726	BTBD1	Blood (YFS)	4.043	5.27e-05	0.0224	0.013	0.911
16	127006	135852	ENSG00000103152	MPG	Brain - Spinal cord vervical c-1 (GTEx)	-4.157	3.23e-05	0.0163	0.03	0.214
16	337440	402673	ENSG00000103126	AXIN1	Brain - Cerebellar hemisphere (GTEx)	-4.254	2.1e-05	0.0119	0.05	0.787
16	420773	437113	ENSG00000129925	TMEM8A	Brain - Amygdala (GTEx)	4.283	1.85e-05	0.0115	0.027	0.288
16	420773	437113	ENSG00000129925	TMEM8A	Brain - Anterior cingulate cortex BA24 (GTEx)	4.692	2.71e-06	0.00281	0.047	0.839
16	28548606	28550495	ENSG00000176046	NUPR1	Brain - DLPFC (PsychENCODE)	-4.056	5e-05	0.0217	0.035	0.361
16	67464555	67471456	ENSG00000176387	HSD11B2	Brain - Cerebellar hemisphere (GTEx)	-4.524	6.07e-06	0.00509	0.012	0.076
16	67596310	67673086	ENSG00000102974	CTCF	Brain - Nucleus accumbens basal ganglia (GTEx)	-4.508	6.53e-06	0.00537	0.024	0.945
16	67700719	67702661	ENSG00000159761	C16orf86	Blood (GTEx)	4.28	1.87e-05	0.0115	0.055	0.913
16	67708434	67753324	ENSG00000141098	GFOD2	Brain - Cortex (GTEx)	4.368	1.26e-05	0.00851	0.038	0.8
16	67708434	67753324	ENSG00000141098	GFOD2	Brain - DLPFC (PsychENCODE)	4.678	2.9e-06	0.00295	0.022	0.968
16	67757005	67840555	ENSG00000141084	RANBP10	Brain - Cerebellar hemisphere (GTEx)	4.554	5.26e-06	0.00471	0.024	0.961
16	67757005	67840555	ENSG00000141084	RANBP10	Brain - Cerebellum (GTEx)	4.421	9.81e-06	0.00699	0.022	0.965
16	67757005	67840555	ENSG00000141084	RANBP10	Brain - Cortex (GTEx)	4.556	5.22e-06	0.00471	0.022	0.965
16	67757005	67840555	ENSG00000141084	RANBP10	Brain - Frontal cortex BA9 (GTEx)	3.888	0.000101	0.0356	0.04	0.936
16	67757005	67840555	ENSG00000141084	RANBP10	Brain - Hypothalamus (GTEx)	4.705	2.54e-06	0.00281	0.008	0.373
16	67757005	67840555	ENSG00000141084	RANBP10	Brain - Nucleus accumbens basal ganglia (GTEx)	4.546	5.47e-06	0.00471	0.023	0.917
16	67757005	67840555	ENSG00000141084	RANBP10	Brain - DLPFC (PsychENCODE)	4.232	2.32e-05	0.0129	0.043	0.938
16	68021649	68113223	ENSG00000167264	DUS2	Brain - Cerebellum (GTEx)	-4.074	4.61e-05	0.0203	0.057	0.717
16	68021649	68113223	ENSG00000167264	DUS2	Brain - Spinal cord vervical c-1 (GTEx)	-4.273	1.93e-05	0.0115	0.03	0.85
17	5389605	5394134	ENSG00000167842	MIS12	Brain - Cerebellar hemisphere (GTEx)	-3.812	0.000138	0.0435	0.001	0.264
17	5389605	5394134	ENSG00000167842	MIS12	Brain - Putamen basal ganglia (GTEx)	-4.55	5.37e-06	0.00471	0.003	0.395
17	5389693	5394130	ENSG00000167842	MIS12	Brain - DLPFC (CMC)	-3.86	0.000113	0.0383	0.002	0.804
17	7093209	7123021	ENSG00000132535	DLG4	Brain - Putamen basal ganglia (GTEx)	-4.123	3.74e-05	0.0179	0.003	0.163
17	7214643	7218883	ENSG00000132522	GPS2	Brain - Hippocampus (GTEx)	4.504	6.68e-06	0.00544	0.008	0.173
17	7452208	7464925	ENSG00000239697	TNFSF12	Brain - Cerebellar hemisphere (GTEx)	3.866	0.000111	0.0379	0.015	0.802
17	7452208	7464925	ENSG00000239697	TNFSF12	Brain - Cerebellum (GTEx)	5.285	1.25e-07	0.00029	0.01	0.121
17	7452208	7464925	ENSG00000239697	TNFSF12	Brain - Spinal cord vervical c-1 (GTEx)	4.028	5.63e-05	0.0235	0.017	0.514
17	7452208	7464925	ENSG00000239697	TNFSF12	Blood (GTEx)	3.982	6.83e-05	0.027	0.03	0.669
17	7461609	7464925	ENSG00000161955	TNFSF13	Brain - Caudate basal ganglia (GTEx)	-4.39	1.14e-05	0.00793	0.009	0.244
17	7476024	7482323	ENSG00000161960	EIF4A1	Brain - DLPFC (PsychENCODE)	-3.914	9.09e-05	0.0336	0.052	0.498
17	26691378	26728065	ENSG00000004139	SARM1	Brain - DLPFC (PsychENCODE)	-5.216	1.82e-07	0.000392	0	0.999
17	34842473	34855154	ENSG00000108278	ZNHIT3	Blood (YFS)	3.959	7.54e-05	0.0285	0.011	0.988
17	34842473	34855154	ENSG00000108278	ZNHIT3	Brain - DLPFC (PsychENCODE)	-5.228	1.71e-07	0.000377	0.014	0.962
17	34851477	34899284	ENSG00000141140	MYO19	Blood (YFS)	-5.031	4.87e-07	0.000864	0.008	0.992
17	34851477	34899284	ENSG00000141140	MYO19	Brain - DLPFC (PsychENCODE)	-5.244	1.57e-07	0.000355	0.006	0.994
17	34851598	34891305	ENSG00000141140	MYO19	Brain - DLPFC (CMC)	-4.69	2.73e-06	0.00281	0.102	0.89
17	34890847	34895159	ENSG00000184886	PIGW	Brain - DLPFC (PsychENCODE)	-4.848	1.25e-06	0.00162	0.039	0.958
17	34900736	34946278	ENSG00000005955	GGNBP2	Blood (NTR)	4.514	6.36e-06	0.00528	0.025	0.973
17	34900737	34946278	ENSG00000005955	GGNBP2	Blood (YFS)	5.288	1.24e-07	0.00029	0.008	0.991
17	34948228	34957235	ENSG00000108272	DHRS11	Blood (YFS)	-4.885	1.03e-06	0.00139	0.042	0.955
17	43513266	43568115	ENSG00000225190	PLEKHM1	Brain - Motor cortex (KCL Brainbank)	4.16	3.18e-05	0.0162	0	0.01
17	44320972	44322410	ENSG00000262500	RP11-259G18.2	Blood (GTEx)	-3.849	0.000119	0.0402	0.013	0.588
17	44636196	44640161	ENSG00000232300	FAM215B	Brain - Cerebellar hemisphere (GTEx)	-3.834	0.000126	0.0418	0.015	0.633
17	53342373	53402426	ENSG00000108924	HLF	Brain - DLPFC (PsychENCODE)	4.144	3.41e-05	0.017	0.013	0.716
17	76374734	76420639	ENSG00000087157	PGS1	Brain - DLPFC (CMC)	4.086	4.39e-05	0.0199	0.007	0.902
20	3907956	3996229	ENSG00000101236	RNF24	Blood (GTEx)	4.082	4.47e-05	0.02	0.008	0.091
20	48429249	48508779	ENSG00000197818	SLC9A8	Brain - DLPFC (CMC)	6.309	2.81e-10	9.78e-07	0.004	0.996
20	48429250	48508779	ENSG00000197818	SLC9A8	Brain - Cerebellar hemisphere (GTEx)	6.179	6.44e-10	2.08e-06	0.005	0.995
20	48429250	48508779	ENSG00000197818	SLC9A8	Brain - Hypothalamus (GTEx)	6.158	7.37e-10	2.3e-06	0.008	0.942
20	48519928	48532080	ENSG00000158480	SPATA2	Brain - DLPFC (PsychENCODE)	3.9	9.63e-05	0.035	0.022	0.978
21	47878812	47989926	ENSG00000160305	DIP2A	Blood (GTEx)	-3.783	0.000155	0.048	0.01	0.54
22	31832963	31892094	ENSG00000184708	EIF4ENIF1	Blood (GTEx)	4.533	5.82e-06	0.00492	0.001	0.981

### Sheet: ST4
Table S4. Significant and colocalised expression associations identified by SMR. PANEL = Gene expression panel; CHR = Chromosome number; BP = Basepair position of gene probe; b_SMR = BETA effect size from SMR; se_SMR = Standard error of b_SMR; p_SMR = p-value of association from SMR; p_SMR.FDR = FDR corrected p-value of association from SMR; p_HEIDI = p-value from HEIDI test heterogeneous effect …
PANEL	CHR	BP	Ensembl ID	Gene Symbol	b_SMR	se_SMR	p_SMR	p_SMR.FDR	p_HEIDI
Blood (eQTLGen)	1	97233785	ENSG00000117569	PTBP2	-0.142	0.032168	1.07e-05	0.011	0.0811
Blood (eQTLGen)	1	167443862	ENSG00000198821	CD247	-0.184	0.0433086	2.14e-05	0.0182	0.17
Brain - Basalganglia (MetaBrain)	2	219333177	ENSG00000182698	RESP18	0.074	0.0175061	2.53e-05	0.0206	0.795
Brain - Cerebellum (MetaBrain)	2	219333177	ENSG00000182698	RESP18	0.104	0.0242335	1.71e-05	0.0159	0.72
Brain - Cortex (MetaBrain)	2	219333177	ENSG00000182698	RESP18	0.064	0.013158	1.09e-06	0.00288	0.776
Brain - DLPFC (PsychENCODE)	2	220192131	ENSG00000182698	RESP18	0.077	0.0160662	1.64e-06	0.0034	0.8
Brain - Cortex (MetaBrain)	3	39467198	ENSG00000168314	MOBP	0.3	0.0658774	5.41e-06	0.00668	0.224
Brain - DLPFC (PsychENCODE)	5	133936834	ENSG00000152700	SAR1B	-0.163	0.0408397	6.89e-05	0.0405	0.888
Brain - DLPFC (PsychENCODE)	5	134074191	ENSG00000164615	CAMLG	-0.053	0.0127395	3.49e-05	0.0254	0.413
Blood (eQTLGen)	5	134081019	ENSG00000164615	CAMLG	-0.107	0.0256518	2.82e-05	0.022	0.747
Brain - Cortex (MetaBrain)	5	134738548	ENSG00000164615	CAMLG	-0.074	0.0178511	3.64e-05	0.0254	0.641
Brain - Basalganglia (MetaBrain)	6	31684040	ENSG00000204428	LY6G5C	0.068	0.0161334	2.85e-05	0.022	0.072
Brain - Cortex (MetaBrain)	6	31684040	ENSG00000204428	LY6G5C	0.068	0.014591	3.03e-06	0.00433	0.069
Blood (eQTLGen)	10	75566629	ENSG00000166507	NDST2	0.172	0.0437091	8.29e-05	0.0467	0.118
Brain - Cerebellum (MetaBrain)	10	101032295	ENSG00000186862	PDZD7	0.053	0.0130874	5.51e-05	0.035	0.807
Blood (eQTLGen)	11	45382297	ENSG00000254427	RP11-430H10.1	-0.176	0.0442026	7.11e-05	0.0411	0.196
Blood (eQTLGen)	11	77912807	ENSG00000118369	USP35	0.16	0.039947	5.94e-05	0.037	0.0528
Brain - Cortex (MetaBrain)	14	30559158	ENSG00000092140	G2E3	-0.343	0.0558777	8.1e-10	6.48e-06	0.104
Brain - Cerebellum (MetaBrain)	14	30622311	ENSG00000092108	SCFD1	0.183	0.0327729	2.21e-08	0.000147	0.779
Brain - Cortex (MetaBrain)	14	30622311	ENSG00000092108	SCFD1	0.232	0.0335346	4.3e-12	5.73e-08	0.928
Brain - DLPFC (PsychENCODE)	14	31028329	ENSG00000092140	G2E3	-0.181	0.0268926	1.68e-11	1.68e-07	0.293
Brain - DLPFC (PsychENCODE)	14	31091318	ENSG00000092108	SCFD1	0.162	0.0233255	3.62e-12	5.73e-08	0.728
Blood (eQTLGen)	14	31148168	ENSG00000092108	SCFD1	-0.275	0.0370725	1.22e-13	4.88e-09	0.329
Brain - Cerebellum (MetaBrain)	15	82349475	ENSG00000278662	GOLGA6L10	0.053	0.0127738	3.09e-05	0.0233	0.26
Brain - DLPFC (PsychENCODE)	15	82751614	ENSG00000188384	CSPG4P8	0.165	0.0370446	8.19e-06	0.00904	0.315
Brain - DLPFC (PsychENCODE)	15	82888224	ENSG00000259387	RP13-98N21.2	0.094	0.0191757	8.36e-07	0.00279	0.124
Blood (eQTLGen)	15	83830545	ENSG00000166503	HDGFRP3	-0.112	0.0270277	3.57e-05	0.0254	0.542
Brain - DLPFC (PsychENCODE)	16	67708434	ENSG00000141098	GFOD2	0.164	0.0391473	2.86e-05	0.022	0.114
Brain - Cortex (MetaBrain)	16	67806652	ENSG00000141084	RANBP10	0.221	0.0535167	3.69e-05	0.0254	0.727
Blood (eQTLGen)	16	67969697	ENSG00000205220	PSMB10	0.462	0.107189	1.61e-05	0.0153	0.912
Blood (eQTLGen)	16	68250939	ENSG00000260891	RP11-96D1.5	0.213	0.0493652	1.61e-05	0.0153	0.905
Brain - DLPFC (PsychENCODE)	17	26691378	ENSG00000004139	SARM1	-0.109	0.0226984	1.52e-06	0.00338	0.645
Blood (eQTLGen)	17	34848813	ENSG00000108278	ZNHIT3	0.221	0.0438551	4.91e-07	0.00196	0.279
Brain - DLPFC (PsychENCODE)	17	34851477	ENSG00000141140	MYO19	-0.229	0.0584308	8.6e-05	0.0471	0.714
Blood (eQTLGen)	17	34875380	ENSG00000141140	MYO19	-0.365	0.0735416	7.02e-07	0.00255	0.16
Brain - DLPFC (PsychENCODE)	17	34890847	ENSG00000184886	PIGW	-0.141	0.0331483	2e-05	0.0174	0.0827
Blood (eQTLGen)	17	34893003	ENSG00000184886	PIGW	-0.242	0.0527581	4.59e-06	0.00626	0.116
Blood (eQTLGen)	17	34923507	ENSG00000005955	GGNBP2	0.097	0.0182466	1.04e-07	0.000596	0.531
Blood (eQTLGen)	17	34952731	ENSG00000108272	DHRS11	-0.177	0.0376186	2.57e-06	0.00422	0.539
Brain - Cortex (MetaBrain)	17	36537094	ENSG00000277161	PIGW	-0.228	0.05306	1.78e-05	0.0162	0.11
Brain - Cortex (MetaBrain)	17	36543435	ENSG00000278259	MYO19	-0.172	0.0362986	2.09e-06	0.00381	0.801
Brain - DLPFC (PsychENCODE)	20	48519928	ENSG00000158480	SPATA2	0.262	0.0612967	1.92e-05	0.017	0.067
Brain - Cerebellum (MetaBrain)	20	49812713	ENSG00000197818	SLC9A8	0.095	0.0230949	3.8e-05	0.0255	0.0815
Brain - Cortex (MetaBrain)	20	49812713	ENSG00000197818	SLC9A8	0.175	0.0359285	1.11e-06	0.00288	0.442

### Sheet: ST5
Table S5. Significant and colocalised PWAS results from FUSION. PANEL = Protein panel; CHR = CHR = Chromosome number; P0 = Gene start basepair position; P1 = Gene end basepair position; PWAS. Z = PWAS Z-score; PWAS.P = PWAS p-value; PWAS.P.FDR = FDR corrected PWAS p-value; COLOC.PP3 = coloc posterior probability of hypothesis 3 (linkage); COLOC.PP4 = coloc posterior probability of hypothesis 4 (p…
PANEL	CHR	P0	P1	Ensembl ID	Gene Symbol	PWAS.Z	PWAS.P	PWAS.P.FDR	COLOC.PP3	COLOC.PP4
Brain - DLPFC (ROSMAP)	2	219523487	219528166	ENSG00000074582	BCS1L	-4.153	3.29e-05	0.0106	0.006	0.088
Brain - DLPFC (ROSMAP)	4	926175	952444	ENSG00000127419	TMEM175	-4.756	1.98e-06	0.00127	0.009	0.535
Brain - DLPFC (ROSMAP)	5	134074191	134087847	ENSG00000164615	CAMLG	3.779	0.000157	0.0403	0.001	0.746
Brain - DLPFC (Banner)	5	134074191	134087847	ENSG00000164615	CAMLG	3.779	0.000157	0.0403	0.001	0.744
Brain - DLPFC (ROSMAP)	7	5229819	5273457	ENSG00000157954	WIPI2	-4.298	1.72e-05	0.00756	0	0.025
Brain - DLPFC (ROSMAP)	14	31091318	31205018	ENSG00000092108	SCFD1	7.835	4.69e-15	1.2e-11	0.016	0.984
Brain - DLPFC (ROSMAP)	17	26691378	26728065	ENSG00000004139	SARM1	-5.345	9.04e-08	7.74e-05	0	1
Brain - DLPFC (Banner)	17	26691378	26728065	ENSG00000004139	SARM1	-5.345	9.04e-08	7.74e-05	0	1

### Sheet: ST6
Table S6. Significant and colocalised protein associations identified by SMR. CHR = Chromosome number; BP = Basepair position of gene probe; b_SMR = BETA effect size from SMR; se_SMR = Standard error of b_SMR; p_SMR = p-value of association from SMR; p_SMR.FDR = FDR corrected p-value of association from SMR; p_HEIDI = p-value from HEIDI test heterogeneous effect size distributions between ALS and…
CHR	BP	Ensembl ID	Gene Symbol	b_SMR	p_SMR	p_SMR.FDR	p_HEIDI
5	134074190	ENSG00000164615	CAMLG	0.591	0.000369	0.0443	0.656
14	31091317	ENSG00000092108	SCFD1	1.656	4.42e-10	2.65e-07	0.899
17	26698682	ENSG00000004139	SARM1	-1.175	6.69e-06	0.00201	0.732
17	36908988	ENSG00000108294	PSMB3	0.81	0.000258	0.0387	0.241

### Sheet: ST7
Table S7. The number of genes included in the polytranscriptomic scores (PTS) across p-value thresholds, TWAS expression panels; colocalisation criteria, and target samples. pT = TWAS p-value threshold; Panel = tissue groups included in the PTS; Coloc = Indiates whether TWAS associations were restricted by colocalisation PP4 estimates; N TWAS = Number of features (gene-panel pairs) in TWAS; N clu…
pT	Panel	Coloc	N TWAS	N clump	N unique	N GPL10558	N GPL6947
1e-06	all	NA	57	47	20	4	4
1e-06	all	PP4 > 0.8	35	20	13	6	6
1e-06	blood	NA	9	7	5	3	3
1e-06	blood	PP4 > 0.8	6	4	3	2	2
1e-06	brain	NA	48	41	17	4	4
1e-06	brain	PP4 > 0.8	29	17	11	6	6
1e-05	all	NA	113	95	53	6	6
1e-05	all	PP4 > 0.8	67	44	30	18	18
1e-05	blood	NA	19	17	13	7	7
1e-05	blood	PP4 > 0.8	12	10	8	5	5
1e-05	brain	NA	96	81	45	8	8
1e-05	brain	PP4 > 0.8	55	35	23	16	16
0.0001	all	NA	212	179	106	11	11
0.0001	all	PP4 > 0.8	89	56	39	28	28
0.0001	blood	NA	39	36	30	16	15
0.0001	blood	PP4 > 0.8	19	16	14	10	10
0.0001	brain	NA	175	148	91	16	16
0.0001	brain	PP4 > 0.8	70	41	27	21	21
0.001	all	NA	677	517	284	28	27
0.001	all	PP4 > 0.8	106	72	47	35	35
0.001	blood	NA	120	102	88	48	47
0.001	blood	PP4 > 0.8	20	17	15	11	11
0.001	brain	NA	559	417	244	41	40
0.001	brain	PP4 > 0.8	86	54	36	27	27
0.01	all	NA	2297	2050	1077	150	144
0.01	all	PP4 > 0.8	106	72	47	36	36
0.01	blood	NA	400	360	307	167	164
0.01	blood	PP4 > 0.8	20	17	15	11	11
0.01	brain	NA	1899	1675	905	194	187
0.01	brain	PP4 > 0.8	86	54	36	27	27
0.05	all	NA	7027	6727	3242	596	575
0.05	all	PP4 > 0.8	106	72	47	36	36
0.05	blood	NA	1238	1169	979	539	524
0.05	blood	PP4 > 0.8	20	17	15	11	11
0.05	brain	NA	5791	5508	2693	666	643
0.05	brain	PP4 > 0.8	86	54	36	27	27
0.1	all	NA	11783	11501	5210	1069	1033
0.1	all	PP4 > 0.8	106	72	47	36	36
0.1	blood	NA	2061	1986	1636	916	894
0.1	blood	PP4 > 0.8	20	17	15	11	11
0.1	brain	NA	9724	9453	4352	1184	1148
0.1	brain	PP4 > 0.8	86	54	36	27	27
0.5	all	NA	43788	43520	14920	5454	5266
0.5	all	PP4 > 0.8	106	72	47	36	36
0.5	blood	NA	7735	7656	5773	3656	3572
0.5	blood	PP4 > 0.8	20	17	15	11	11
0.5	brain	NA	36055	35797	13132	5419	5234
0.5	brain	PP4 > 0.8	86	54	36	27	27
